# The exception that proves the rule: Virulence gene expression at the onset of *Plasmodium falciparum* blood stage infections

**DOI:** 10.1101/2022.12.05.22283093

**Authors:** Jan Stephan Wichers-Misterek, Ralf Krumkamp, Jana Held, Heidrun von Thien, Irene Wittmann, Yannick Daniel Höppner, Julia M. Ruge, Kara Moser, Antoine Dara, Jan Strauss, Meral Esen, Rolf Fendel, Zita Sulyok, Peter G. Kremsner, B. Kim Lee Sim, Stephen L. Hoffman, Michael F. Duffy, Thomas D. Otto, Tim-Wolf Gilberger, Joana C. Silva, Benjamin Mordmüller, Michaela Petter, Anna Bachmann

**Affiliations:** Bernhard Nocht Institute for Tropical Medicine, Bernhard-Nocht-Strasse 74, 20359 Hamburg, Germany; Centre for Structural Systems Biology, Hamburg, Germany, Notkestraße 85, 22607 Hamburg, Germany; Biology Department, University of Hamburg, Hamburg, Germany; German Center for Infection Research (DZIF), partner site Hamburg-Borstel-Lübeck-Riems, Germany; Institute of Tropical Medicine, University of Tübingen, Wilhelmstraße 27, 72074 Tübingen, Germany; German Center for Infection Research (DZIF), partner site Tübingen, Germany; Institute of Microbiology, University Hospital Erlangen, Friedrich-Alexander-University Erlangen-Nürnberg, Wasserturmstraße 3/5, 91054 Erlangen, Germany; Institute for Genome Sciences, University of Maryland, School of Medicine, 670 W. Baltimore St., Baltimore, MD 21201, USA; Cluster of Excellence: EXC 2124: Controlling Microbes to Fight Infection, Tübingen, Germany; Centre de Recherches Médicales de Lambaréné, BP242 Lambaréné, Gabon; Sanaria Inc., 9800 Medical Center Drive, Rockville, MD 20850, USA; University of Melbourne, Melbourne/Parkville VIC 3052, Australia; School of Infection & Immunity, University of Glasgow, Glasgow G12 8TA, UK

## Abstract

Controlled human malaria infections (CHMI) are a valuable tool to study parasite gene expression *in vivo* under defined conditions. In previous studies, virulence gene expression was analyzed in samples from volunteers infected with the *Plasmodium falciparum* (Pf) NF54 isolate, which is of African origin. Here, we provide an in-depth investigation of parasite virulence gene expression in malaria-naïve European volunteers undergoing CHMI with the genetically distinct Pf 7G8 clone, originating in Brazil. Differential expression of *var* genes, encoding major virulence factors of Pf, PfEMP1s, was assessed in *ex vivo* parasite samples as well as in parasites from the *in vitro* cell bank culture that was used to generate the sporozoites (SPZ) for CHMI (Sanaria® PfSPZ Challenge (7G8)). We report broad activation of mainly B-type subtelomeric located *var* genes at the onset of a 7G8 blood stage infection in naïve volunteers, mirroring the NF54 expression study and suggesting that the expression of virulence-associated genes is generally reset during transmission from the mosquito to the human host. However, in 7G8 parasites, we additionally detected a continuously expressed single C-type variant, Pf7G8_040025600, that was most highly expressed in both pre-mosquito cell bank and volunteer samples, suggesting that 7G8, unlike NF54, maintains expression of some previously expressed *var* variants during transmission. This suggests that in a new host, the parasite may preferentially express the variants that previously allowed successful infection and transmission.
