## Supplementary material for "The exception that proves the rule: Virulence gene expression at the onset of *Plasmodium falciparum* blood stage infections": Table S1

### Sheet: Otto_questions marked in red
Table S1: The 7G8 var gene repertoire and the domain composition of the encoding PfEMP1 variants according to the classification from Rask et al. 2010. Gene IDs and gene type annotation according to PlasmoDB Release 58 (23. June 2022). ATS: Acidic terminal segment; CIDR: Cysteine-rich interdomain region; DBL: Duffy-binding like domain; NTS: N-Terminal segment; UPS: upstream sequence
Gene ID Otto et al. 2018	Gene ID Moser et al. 2020	Chromosome	Chromosomal localisation	Gene type	Size (bp)	var group	UPS	NTS	Extracellular PfEMP1 domain structure (predicted)								ATS
Pf7G8_010005600	Pf7G8-2_000035500	1	subtelomer	protein coding	11.757	A	A	A6	DBLα1.7	CIDRα1.1	DBLβ3	DBLβ3	DBLγ2	DBLγ14	DBLδ1	CIDRβ5	A2
Pf7G8_030005900	Pf7G8-2_000069700	3	subtelomer	protein coding	9.606	A	A	A3	DBLα1.2	CIDRα1.5	DBLγ2	DBLγ6	DBLδ5	CIDRβ4	DBLβ9		A1
Pf7G8_050005500	Pf7G8-2_000119400	5	subtelomer	protein coding	8.679	A	A	A5	DBLα1.6	CIDRδ1	DBLγ12	DBLδ5	CIDRβ3	DBLβ9			A1
Pf7G8_050038200	Pf7G8-2_000152300	5	subtelomer	protein coding	8.964	A	A	A2	DBLα1.5	CIDRγ3	DBLγ12	DBLδ5	CIDRβ3	DBLβ7			B23
Pf7G8_020026900	Pf7G8-2_000183600	2	subtelomer	protein coding	11.076	A, var1-IT	A	A1	DBLα1.1	CIDRα1.2	DBLβ11	DBLγ1	DBLε1	DBLγ8	DBLζ2	DBLε14	A4
Pf7G8_050037900	Pf7G8-2_000151900	5	subtelomer	protein coding pseudogene	10,608* (+471 UTR)	A, var1-3D7	A	A1	DBLα1.4	CIDRα1.3	DBLβ1	DBLγ15	DBLε1	DBLγ8	DBLζ1	DBLε5	var1
Pf7G8_000005200	Pf7G8-2_000005900		subtelomer	protein coding	8.847	B	B	B3	DBLα0.8	CIDRα4	DBLδ1	CIDRγ5	DBLζ6	DBLε9			B1
Pf7G8_010005400	Pf7G8-2_000035300	1	subtelomer	protein coding	6.45	B	B	B3	DBLα0.5	CIDRα2.5	DBLδ1	CIDRβ1					B9
Pf7G8_020005600	Pf7G8-2_000049000	2	subtelomer	protein coding	6.375	B	B	B3	DBLα0.15	CIDRα2.5	DBLδ1	CIDRβ1					B1
Pf7G8_030030400		3	subtelomer	protein coding	8.712	B	B	B3	DBLα0.3	CIDRα6	DBLβ5	DBLγ14	DBLζ5	DBLε4			B1
Pf7G8_040005600	Pf7G8-2_000094000	4	subtelomer	protein coding	6.522	B	B	B3	DBLα0.9	CIDRα2.2	DBLδ1	CIDRβ1					B1
Pf7G8_040017900	Pf7G8-2_000105900	4	centromer	protein coding	6.783	B	B	B3	DBLα0.2	CIDRα3.2	DBLδ1	CIDRβ1					B9
Pf7G8_040030800	Pf7G8-2_000118600	4	subtelomer	protein coding	9.417	B	B	B3	DBLα0.6	CIDRα3.1	DBLβ5	DBLγ5	DBLδ1	CIDRβ1			B7
Pf7G8_050005300	Pf7G8-2_000119100	5	subtelomer	protein coding	6.813	B	B	B3	DBLα0.16	CIDRα3.4	DBLδ1	CIDRβ1					B1
Pf7G8_050038400	Pf7G8-2_000152500	5	subtelomer	protein coding	9.318	B	B	B3	DBLα0.5	CIDRα2.5	DBLβ8	DBLδ1	CIDRβ1	DBLγ10			B17
Pf7G8_060005400		6	subtelomer	protein coding pseudogene	7,857* (+885 UTR)	B	B	B7	DBLα0.8	CIDRα2.2	DBLδ1	CIDRγ5	DBLζ6	DBLε9			B1
Pf7G8_060022500	Pf7G8-2_000169900	6	centromer	protein coding	8.136	B	B	B3	DBLα0.3	CIDRα5	DBLβ5	DBLγ2	DBLδ8	CIDRβ4			B11
Pf7G8_070005200	Pf7G8-2_000184200	7	subtelomer	protein coding	6.45	B	B	B3	DBLα0.11	CIDRα2.8	DBLδ1	CIDRβ6					B18
Pf7G8_070017100	Pf7G8-2_000195900	7	centromer	protein coding	9.186	B	B	B3	DBLα0.13	CIDRα2.6	DBLβ8	DBLγ10	DBLδ1	CIDRβ1			B9
Pf7G8_070018000	Pf7G8-2_000196500	7	centromer	protein coding	8.115	B	B	B3	DBLα0.5	CIDRα2.5	DBLβ13	DBLδ1	CIDRβ7				B1
Pf7G8_070018200	Pf7G8-2_000196700	7	centromer	protein coding	9.285	B	B	B3	DBLα0.6	CIDRα3.1	DBLβ5	DBLγ5	DBLδ1	CIDRβ1			B15
Pf7G8_080005400	Pf7G8-2_000216000	8	subtelomer	protein coding	8.007	B	B	B3	DBLα0.19	CIDRα2.9	DBLβ5	DBLζ6	DBLε6
Pf7G8_080013900	Pf7G8-2_000224300	8	centromer	protein coding	8.967	B	B	B3	DBLα0.4	CIDRα6	DBLβ4	DBLγ5	DBLδ1	CIDRβ1			B5
Pf7G8_080038300	Pf7G8-2_000248200	8	subtelomer	protein coding	6.522	B	B	B3	DBLα0.9	CIDRα2.2	DBLδ1	CIDRγ12					B7
Pf7G8_090005600	Pf7G8-2_000248900	9	subtelomer	protein coding	8.622	B	B	B3	DBLα0.5	CIDRα2.5	DBLδ1	CIDRγ12	DBLε2	DBLε7			B1
Pf7G8_090042800	Pf7G8-2_000285800	9	subtelomer	protein coding	8.973	B	B	B3	DBLα0.5	CIDRα2.5	DBLβ13	DBLδ1	CIDRγ9	DBLγ10			B17
Pf7G8_120005400	Pf7G8-2_000006300	12	subtelomer	protein coding	10.746	B	B	B3	DBLα0.5	CIDRα2.5	DBLβ10	DBLγ12	DBLδ1	CIDRβ4	DBLε2
Pf7G8_120024100	Pf7G8-2_000025000	12	centromer	protein coding	8.283	B	B	B3	DBLα0.13	CIDRα2.9	DBLβ8	DBLδ1	CIDRβ1				B9
Pf7G8_120045700	Pf7G8-2_000389700	12	centromer	protein coding	6.645	B	B	B3	DBLα0.7	CIDRα3.1	DBLδ1	CIDRβ1					B9
Pf7G8_120045800	Pf7G8-2_000389800	12	centromer	protein coding	8.778	B	B	B3	DBLα0.23	CIDRα5	DBLβ5	DBLγ13	DBLδ1	CIDRβ1			B7
Pf7G8_120046400	Pf7G8-2_000390200	12	centromer	protein coding	6.789	B	B	B3	DBLα0.10	CIDRα2.2	DBLδ1	CIDRγ4					B5
Pf7G8_120046700	Pf7G8-2_000390400	12	centromer	protein coding	8.961	B	B	B3	DBLα0.8	CIDRα5	DBLβ5	DBLγ5	DBLδ1	CIDRβ1			B1
Pf7G8_120060000	Pf7G8-2_000403400	12	subtelomer	protein coding	10.557	B	B	B3	DBLα0.5	CIDRα2.5	DBLβ10	DBLδ4	CIDRγ8	DBLγ13	DBLζ4
Pf7G8_140084600	Pf7G8-2_000552900	14	subtelomer	protein coding	6.498	B	B	B3	DBLα0.5	CIDRα2.9	DBLδ1	CIDRβ1					B1
Pf7G8_040017600	Pf7G8-2_000105800	4	centromer	protein coding	6.78	C	C	B3	DBLα0.15	CIDRα5	DBLδ1	CIDRγ1
Pf7G8_040025600	Pf7G8-2_000113600	4	centromer	protein coding	7.614	C	C	B3	DBLα0.5	CIDRα2.9	DBLβ10	DBLδ8	CIDRβ2				B11
Pf7G8_070017300	Pf7G8-2_000196100	7	centromer	protein coding	6.618	C	C	B3	DBLα0.23	CIDRα3.3	DBLδ1	CIDRβ1					B18
Pf7G8_070017600	Pf7G8-2_000196200	7	centromer	protein coding	6.891	C	C	B3	DBLα0.20	CIDRα3.3	DBLδ1	CIDRγ4					B5
Pf7G8_070018300	Pf7G8-2_000196800	7	centromer	protein coding	6.579	C	C	B2	DBLα0.4	CIDRα3.1	DBLδ1	CIDRβ5
Pf7G8_080013800	Pf7G8-2_000224200	8	centromer	protein coding	6.603	C	C	B3	DBLα0.5	CIDRα2.5	DBLδ1	CIDRβ1
Pf7G8_080014200	Pf7G8-2_000224500	8	centromer	protein coding	6.669	C	C	B3	DBLα0.17	CIDRα3.3	DBLδ1	CIDRβ1					B12
Pf7G8_120024200	Pf7G8-2_000025100	12	centromer	protein coding pseudogene	951* (+2,445 UTR)	C	C	B3	DBLα0.1	CIDRα3.4
Pf7G8_120046200	Pf7G8-2_000390100	12	centromer	protein coding	6.558	C	C	B3	DBLα0.24	CIDRα3.1	DBLδ1	CIDRβ1					B1
Pf7G8_120046600	Pf7G8-2_000390300	12	centromer	protein coding	6.579	C	C	B3	DBLα0.7	CIDRα4	DBLδ1	CIDRβ1					B16
Pf7G8_120005700	Pf7G8-2_000006600	12	subtelomer	protein coding pseudogene	8,622* (+663 UTR)	E, var2csa	E	pam	DBLpam1	DBLpam2	CIDRpam	DBLpam3	DBLεpam4	DBLεpam5	DBLε10		pam1

### Sheet: var fragments not included
Table S1: 7G8 var gene fragments not included in the analysis. Gene IDs and gene type annotation according to plasmoDB Release 58 (23. June 2022).
Gene ID	Chromosome	Annotation	Gene type	Size CDS (bp)	Size UTR (bp)
Pf7G8_030005800	3	exon 2		1.326
Pf7G8_040030650	4	exon 2		1.347
Pf7G8_070018700	7	ATS		1.131
Pf7G8_120024300	12	ATS		744
Pf7G8_120045600	12	ATS		396
Pf7G8_140005600	14	ATS		1.236
Pf7G8_140006300	14	ATS		507
Pf7G8_140005000	14	PfEMP1		2.022
Pf7G8_040025900	4	PfEMP1	pseudogene	1.341
Pf7G8_110005000	11	PfEMP1	pseudogene	1.77
Pf7G8_020026400	2	PfEMP1	pseudogene	90
Pf7G8_030008200	3	PfEMP1	pseudogene	21
Pf7G8_030029800	3	PfEMP1	pseudogene	150
Pf7G8_040007900	4	PfEMP1	pseudogene	2.061	2.223
Pf7G8_060006100	6	PfEMP1	pseudogene	66
Pf7G8_070037000	7	PfEMP1	pseudogene	495	723
Pf7G8_100005400	10	PfEMP1	pseudogene	219	1.104
Pf7G8_110005900	11	PfEMP1	pseudogene	78	1.347
Pf7G8_010018300	1	exon 2	pseudogene	225	1.149
Pf7G8_040018300	4	exon 1	pseudogene	495	774
Pf7G8_090005800	9	exon 2	pseudogene	477	855
Pf7G8_050037500	5	ATS	putative	138	341
Pf7G8_050037550	5	ATS	putative	465
