## Supplementary material for "The exception that proves the rule: Virulence gene expression at the onset of *Plasmodium falciparum* blood stage infections": Table S2

### Sheet: qPCR var genes
Gene ID Otto	Gene ID Moser	var group	Primer no.	Forward (5'->3')	Reverse (5'->3')	Product length (bp)	Tm (°C)	Efficiency
Pf7G8_010005600	Pf7G8-2_000035500	A	263+264	AGTGCAAACCAGCATGTGAA	TATCGACTCGTGCATGTTCGT	111	73.35	2047
Pf7G8_030005900	Pf7G8-2_000069700	A	317+318	GTCCGACAAAAACTTGAGTCCA	TTGGGCGAATTCTTCGAGGG	90	76.92	2008
Pf7G8_050005500	Pf7G8-2_000119400	A	281+282	CCAGATCTAGAGACGTTCGCC	CCTTCTTCTTCCTTTCCCGACA	91	77.87	2038
Pf7G8_050038200	Pf7G8-2_000152300	A	371+372	ACGGGAAAGTGGGAATGACG	TTTTGGTGGTGGTGGTGTGT	106	84.43	2004
Pf7G8_020026900	Pf7G8-2_000183600	A (var1)	259+260	TCAAAAGGTCATGGTGAGGGA	TCTGTCCACCATTCTTGGCG	110	75.50	2057
Pf7G8_050037900	Pf7G8-2_000151900	A (var1)	329+330	TTGTTGAAGATGAAACACACAAAAA	TCTCCATGGGGTGTAAAGAAAT	106	74.07	1969
Pf7G8_000005200	Pf7G8-2_000005900	B	321+322	AAAGGAACAATCTGAATGTAATCGT	TTCGAACGATAAAATGTTCCTTCA	108	72.95	2130
Pf7G8_010005400	Pf7G8-2_000035300	B	323+324	TCGTGGAGAAGATGGAAGCG	TCACCAAATTTCTGTTCTCCGC	93	75.61	2063
Pf7G8_020005600	Pf7G8-2_000049000	B	257+258	GTGGATAAACACAAAAAGGGACGA	TACGTCCAGCACCATTGCTT	98	73.81	2014
Pf7G8_030030400		B	315+316	AGTTTCAATGGGTATGATTGCGA	ACGACACCAAACAGAACAGT	93	73.34	1986
Pf7G8_040005600	Pf7G8-2_000094000	B	325+326	CAAACCCGCTGGTGTCAATG	AACCGCTTCGTTCTCTCTCG	120	79.19	1964
Pf7G8_040017900	Pf7G8-2_000105900	B	349+250	TTTGGAAACAATCGCACTCACC	GGCGAGAGGCCCATTAGTAT	97	74.00	1919
Pf7G8_040030800	Pf7G8-2_000118600	B	271+272	GTGCAGAGGAGGCAAAGGAA	TTTTTACCGTCGGGGGCAG	112	78.84	2065
Pf7G8_050005300	Pf7G8-2_000119100	B	331+332	AGATGAAACGTCTTCCGCCA	GAAGTAGGTGGGGCGTTTGA	109	83.18	1978
Pf7G8_050038400	Pf7G8-2_000152500	B	353+354	TGGATTGTCGGAGGAAGCAAA	GTGATGGCTTCCCACACGG	111	78.26	1956
Pf7G8_060005400		B	319+320	GAAGGAATGGATCCTGGCGAT	TACTTTTGGATCTCCCTGAGCTTC	90	72.84	1973
Pf7G8_060022500	Pf7G8-2_000169900	B	261+262	AACCTGCTACCATTGCCACT	ACCCCACGTTTGGTAGTTCC	90	81.17	2032
Pf7G8_070005200	Pf7G8-2_000184200	B	333+334	CTGGTAGTGACGCCACCAAA	TCTTGTGACACCGTGGACTC	112	78.58	2024
Pf7G8_070017100	Pf7G8-2_000195900	B	361+362	AGGAGATTTGAACACAGCAAATGG	CGCGAGCATCACCACCTTTA	113	77.57	1991
Pf7G8_070018000	Pf7G8-2_000196500	B	287+288	GGGCCGAAGACTTTTGTAGG	TGGTTCGCGCGCAATTATG	120	76.34	1976
Pf7G8_070018200	Pf7G8-2_000196700	B	285+286	TGAAGGATGACGACGAAGAAGG	TGGTTGGCAATATTCCGTATGAGA	116	75.01	2082
Pf7G8_080005400	Pf7G8-2_000216000	B	313+314	CAGCCGCAGGGTACATACAT	ACGCATACTTCTCACCAGCC	90	78.46	2032
Pf7G8_080013900	Pf7G8-2_000224300	B	339+340	TGTAGTGGTGATGGTGAGGA	ATGTATGCCACATTTTGGACATTTG	90	74.00	1994
Pf7G8_080038300	Pf7G8-2_000248200	B	307+308	GGTGGTGGTAGAAGAAGTGGTA	GTACTGTTTCCACCGTTTGCAT	95	75.76	2016
Pf7G8_090005600	Pf7G8-2_000248900	B	343+344	AGTGGTAAGGAACGATATTGTGA	AGGTTTACATGCAACAGAACAGTC	117	75.11	2000
Pf7G8_090042800	Pf7G8-2_000285800	B	309+310	GCCCAAGATGTGATTGAAGACG	TCATTTGTTTGTGTATGCTGTCG	95	73.96	1962
Pf7G8_120005400	Pf7G8-2_000006300	B	311+312	GACGTCGGAAGCACCAGTAA	TGCTTGCAATCCTCTATACTACTGT	105	75.63	2028
Pf7G8_120024100	Pf7G8-2_000025000	B	267+268	TGGGCAACAAGTGTACAATGA	TTCCCGCAAAAGTGTTGCAC	97	75.76	2014
Pf7G8_120045700	Pf7G8-2_000389700	B	295+296	AAAAACGAGCTGCACGTAGTA	TGCATCAACGGTTTGATATCCATT	104	72.70	1985
Pf7G8_120045800	Pf7G8-2_000389800	B	297+298	ACCTCCACGACGTCAACACA	AATGAGTGGCTAGCATCACCA	90	76.32	1942
Pf7G8_120046400	Pf7G8-2_000390200	B	363+364	CCCCCTTACTTCCGATACCTTG	ACAATGCTCGTGACCTGGTAG	120	77.08	1998
Pf7G8_120046700	Pf7G8-2_000390400	B	365+366	GTGGTACTAGACACCGTGGGA	CTACCACCAGCACGAATAGC	91	80.49	1942
Pf7G8_120060000	Pf7G8-2_000403400	B	335+336	GAGACAAGACGTCGGAAGCA	GCAAGCCTCTTTATACTCTGGTG	107	75.75	1974
Pf7G8_140084600	Pf7G8-2_000552900	B	377+378	TGGTGGTAACGGTGCTATGT	TGGTGGTAACGGTGCTATGT	113	76.93	2021
Pf7G8_040017600	Pf7G8-2_000105800	C	351+352	TGGTTCGAGGAATGGGCAGA	TCACCACTTTGATCTTCTCCCT	98	74.92	2019
Pf7G8_040025600	Pf7G8-2_000113600	C	273+274	GGCAAGCGCAACAAATCGTA	GCAGCACCACCACCATTAAC	99	77.07	2064
Pf7G8_070017300	Pf7G8-2_000196100	C	291+292	GGATGCAGGTGGTACAACTACT	AACCATCAACGGTTCCATAGTCA	95	73.37	2057
Pf7G8_070017600	Pf7G8-2_000196200	C	289+290	CCCCTGTGATCAAACCCGAA	ATGACAGCGGGGTTGTTGAA	109	79.60	1985
Pf7G8_070018300	Pf7G8-2_000196800	C	355+356	AACATGCAACGCACCAAATGA	ACTAGCGCATGTGCATTTTTCA	94	77.35	2012
Pf7G8_080013800	Pf7G8-2_000224200	C	341+342	AACTTTGGGACGAAAGCACC	GGGGTCGTCGTTGGTTTTCT	107	77.46	2001
Pf7G8_080014200	Pf7G8-2_000224500	C	337+338	GGTAGTGCTGGTGGTAGTAGG	TCATCAACGTTTCCATAGCCAC	116	73.91	1955
Pf7G8_120024200	Pf7G8-2_000025100	C	265+266	GGTGAGTGCGATTGTTTCCA	GTTGTGATAGATTCCCCCGGA	106	75.02	1975
Pf7G8_120046200	Pf7G8-2_000390100*	C	299+300	TGGAAAAGACGTGTACGAAACA	GCTGCTAACAGTTTCCCCAAC	109	76.15	2001
Pf7G8_120046600	Pf7G8-2_000390300	C	303+304	AATGGTCGTCGTGGTGAACT	TCCGCACAACTCTGACCTTC	113	77.08	1992
Pf7G8_120005700	Pf7G8-2_000006600	E (var2csa)	269+270	CGCTGGTTTACCGAATGGGC	GCAAACATTGTGTGGGCAAC	90	74.99	1996

### Sheet: qPCR ChIP
Gene ID Otto	var group	Primer no.	Forward (5'->3')	Reverse (5'->3')	Product	Efficiency
Pf7G8_040025600	C	MP1160 + MP1161	GGCAAGCGCAACAAATCGTA	GCAGCACCACCACCATTAAC	varC_+200	1.90
Pf7G8_120005700	E (var2csa)	MP1162 + MP1163	CGCTGGTTTACCGAATGGGC	GCAAACATTGTGTGGGCAAC	var2csa_+7000	1.96
Pf7G8_040025600	C	MP1164 + MP1165	ACAAACATAGTGACTACCGTTACA	CGTGTACATAATACCGCCGC	varC_-500	1.90
Pf7G8_040025600	C	MP1166 + MP1167	GAGTCGAACCAACGTTCTCA	TGCGCACATACCATTTTAATAATAC	varC_ruf6	1.96
Pf7G8_120005700	E (var2csa)	MP1168 + MP1169	GAAATGGAATACTTTATTTGCTTCA	ACCTCTCTTAACTCTATAACCAG	var2csa_-1500	1.95
Pf7G8_120005700	E (var2csa)	MP1170 + MP1171	TAGTAGTACCATTGTGTGTGAATG	TCTCATAGCTAGTTATTCCAAATAC	var2csa uORF_-800	1.84
Pf7G8_040025500		MP1172 + MP1173	ACCATCAGCAAAATTATCAACGGA	TCCCCATTTAACAACAACTTCTGT	conserved protein (5' boundary)	1.80
Pf7G8_040025800		MP1174 + MP1175	TCTACACATCAGAAACCATACACCA	ACGTCGCACTCGCATAACAA	rif near varC ORF	2.01
Pf7G8_040025800		MP1176 + MP1177	AGAAACCAAATTCAACAAACTAGC	CGTTTTATGCCACCTTTGTC	rif near varC ups	2.03
Pf7G8_040025900		MP1178 + MP1179	CGTCCGAAAGTGAAGAATTGG	TGGTACATCCCGTGCATCAT	var psi near varC	1.99
Pf7G8_040026000		MP1180 + MP1181	TGAATGCAAAGAAGACATTCAAACT	TCATCAATTTGGAGAACCTTACAAA	conserved protein (3' boundary)	1.95
Pf7G8_120005500		MP1182 + MP1183	TGCGGTTATTGTAGCAGCCA	TTCGTACCGTGGGCATTACC	rif near var2csa	1.96
Pf7G8_120005700	E (var2csa)	MP1184 + MP1185	CGGCCAGAAATGAAGGAGAA	ACACTTGTTCCCATCTCTACC	var2csa_+500	1.88
Pf7G8_040025600	C	MP1186 + MP1187	CAGCATAAAGGACATTCCAAAGG	TCACATGTCCATTCATCCTTTCT	varC_+5000	2.11
Pf7G8_120005900		KB6 + KB7	GTGCGGAAAAGCCTATTGGA	CACTATATGGTAATGGTCTTTGTATTTGTTT	ACS7 ORF	1.96
Pf7G8_120005900		MP160 + MP161	AATTTTCTGTACATTTTTAACGCTCATT	TCCCTCTATAAGAGGAAATATAAACAAA	ACS7 ups (3' boundary)	1.98
Pf7G8_120006000		MP154 + MP155	GAATCATGCGTACCAACTATAGGA	CTATTGGTGTATATTCACGTTTTCC	FIKK12 ORF (3' boundary)	1.98
