## Supplementary material for "The exception that proves the rule: Virulence gene expression at the onset of *Plasmodium falciparum* blood stage infections": Table S3

### Sheet: cell bank parasites (A)
var gene group		B	A, var1	B	A	?	B	E, var2csa	B	C	A	B	B	C	C	B	B	C	C	B	B	B	B	B	A	B	B	B	B	A, var1	B	B	B	C	B	C	B	B	C	B	C	B	B	B	A	B
chromosomal localization		sub	sub	centr	sub	centr	centr	sub	sub	centr	sub	centr	centr	centr	centr	centr	centr	centr	centr	sub	sub	sub	sub	sub	sub	sub	?	sub	sub	sub	sub	sub	centr	centr	centr	centr	sub	centr	centr	sub	centr	centr	centr	centr	sub	centr
Aliquot	generation in vitro	Pf7G8_020005600	Pf7G8_020026900	Pf7G8_060022500	Pf7G8_010005600	Pf7G8_120024200*	Pf7G8_120024100	Pf7G8_120005700*	Pf7G8_040030800	Pf7G8_040025600	Pf7G8_050005500	Pf7G8_070018200	Pf7G8_070018000	Pf7G8_070017600	Pf7G8_070017300	Pf7G8_120045700	Pf7G8_120045800	Pf7G8_120046200	Pf7G8_120046600	Pf7G8_080038300	Pf7G8_090042800	Pf7G8_120005400	Pf7G8_080005400	Pf7G8_030030400	Pf7G8_030005900	Pf7G8_060005400*	Pf7G8_000005200	Pf7G8_010005400	Pf7G8_040005600	Pf7G8_050037900*	Pf7G8_050005300	Pf7G8_070005200	Pf7G8_120060000	Pf7G8_080014200	Pf7G8_080013900	Pf7G8_080013800	Pf7G8_090005600	Pf7G8_040017900	Pf7G8_040017600	Pf7G8_050038400	Pf7G8_070018300	Pf7G8_070017100	Pf7G8_120046400	Pf7G8_120046700	Pf7G8_050038200	Pf7G8_140084600
A	12	295.714	0	26.7304	55.2008	501.398	77.5101	2871.54	63.519	8081.14	326.71	0	91.8861	205.812	376.957	140.192	493.856	281.808	526.138	81.9426	0	209.527	72.1272	0	166.577	85.4038	64.3829	0	80.3103	1156.75	0	68.1362	85.7916	6728.08	219.786	177.674	112.618	97.4471	381.532	253.291	182.292	28.9478	46.0475	490.589	1341.8	167.815
A	15	195.943	154.991	19.0807	63.5947	445.38	71.8729	2791.29	117.106	5635.06	266.106	226.332	82.2472	264.231	441.576	188.834	590.532	184.648	368.627	72.4643	135.877	177.403	73.9145	82.6911	136.515	17.7507	82.5789	192.489	40.774	376.342	86.032	56.5109	84.0337	5656.09	271.535	211.392	101.441	83.6068	282.731	310.699	194.079	7.54488	66.0691	378.544	742.83	104.072
A	24	333.457	88.3602	55.0616	251.827	572.139	156.825	6067.6	118.829	2738.29	890.346	181.314	184.249	542.883	919.359	1365.19	1631.17	277.896	1815.7	182.411	415.019	444.864	134.058	111.562	369.3	279.327	237.847	482.178	166.481	927.019	208.342	144.93	200.237	10507.4	483.521	292.071	412.333	206.833	423.511	455.141	246.524	79.382	283.788	775.638	2827.45	323.613
B	6	366.471	108.046	46.4435	148.413	448.587	337.531	2151.82	389.616	20875.9	426.636	330.591	451.788	530.574	592.852	265.465	1729.46	400.594	843.46	166.955	462.428	395.067	150.155	231.818	300.279	230.731	214.984	436.834	161.419	350.909	198.727	142.83	172.194	7175.22	829.047	429.368	249.943	493.253	733.664	511.581	408.096	223.476	152.631	1104.95	1534.17	315.951
B	13	557.483	181.481	73.3013	234.593	899.3	271.526	5943.37	339.195	58169.7	1344.11	417.747	766.742	1310.3	1374.79	392.024	2547.55	1337.75	2170.07	240.159	724.62	605.898	182.303	413.45	379.563	274.881	318.854	951.11	196.419	515.969	227.144	246.867	242.31	8583.86	1063.33	675.535	269.497	575.698	1597.63	809.241	609.954	214.668	376.457	1953.54	2001.31	254.395
B	19	384.886	152.878	53.1964	211.222	1016.33	299.661	4246.43	134.087	70984.4	796.545	493.101	801.551	1832.21	1932.62	298.813	1688.31	1919.58	3130.9	220.258	605.743	752.413	189.263	304.542	403.699	258.38	251.702	748.606	201.115	1020.89	169.524	230.833	184.516	11188.7	1141.46	641.559	309.613	786.853	2112.8	636.23	686.947	225.502	496.327	1627.79	2886.43	339.123

### Sheet: naive volunteers (B)
var gene group			B	A, var1	B	A	?	B	E, var2csa	B	C	A	B	B	C	C	B	B	C	C	B	B	B	B	B	A	B	B	B	B	A, var1	B	B	B	C	B	C	B	B	C	B	C	B	B	B	A	B
chromosomal localization			sub	sub	centr	sub	centr	centr	sub	sub	centr	sub	centr	centr	centr	centr	centr	centr	centr	centr	sub	sub	sub	sub	sub	sub	sub	?	sub	sub	sub	sub	sub	centr	centr	centr	centr	sub	centr	centr	sub	centr	centr	centr	centr	sub	centr
volunteer ID	CHMI	day post infection	Pf7G8_020005600	Pf7G8_020026900	Pf7G8_060022500	Pf7G8_010005600	Pf7G8_120024200*	Pf7G8_120024100	Pf7G8_120005700*	Pf7G8_040030800	Pf7G8_040025600	Pf7G8_050005500	Pf7G8_070018200	Pf7G8_070018000	Pf7G8_070017600	Pf7G8_070017300	Pf7G8_120045700	Pf7G8_120045800	Pf7G8_120046200	Pf7G8_120046600	Pf7G8_080038300	Pf7G8_090042800	Pf7G8_120005400	Pf7G8_080005400	Pf7G8_030030400	Pf7G8_030005900	Pf7G8_060005400*	Pf7G8_000005200	Pf7G8_010005400	Pf7G8_040005600	Pf7G8_050037900*	Pf7G8_050005300	Pf7G8_070005200	Pf7G8_120060000	Pf7G8_080014200	Pf7G8_080013900	Pf7G8_080013800	Pf7G8_090005600	Pf7G8_040017900	Pf7G8_040017600	Pf7G8_050038400	Pf7G8_070018300	Pf7G8_070017100	Pf7G8_120046400	Pf7G8_120046700	Pf7G8_050038200	Pf7G8_140084600
M08.1D	1	13	1001.04	478.857	26.7937	3115.65	169.696	1006.31	260.356	10911.4	83345.1	555.212	2982.01	5852.69	616.776	99.8085	690.65	9079.18	1298.65	2703.66	12535.6	2680.85	3680.71	0	2530.97	1888.28	4414.69	895.879	8265.73	11272.8	919.271	16505.4	8942.78	6275.37	0	3505.56	113.793	2322.59	415.955	42.4399	15645.5	13.8033	1335.31	229.145	956.934	559.605	1574.97
M08.2D	1	12	2928.16	323.829	16.0518	3010.1	82.0204	190.89	455.583	7125.45	79371.5	660.653	1368.79	4069.4	351.241	57.2494	167.503	6720.61	203.673	824.541	8615.31	3167.13	3659.58	13.3495	1675.15	1566.8	0	1035.91	6713.8	14228.7	1175.98	10385.8	4956.24	6680.59	592.519	2803.56	244.799	2612.17	0	294.937	10691	64.0923	1309.87	75.4533	779.902	1890.24	409.003
M16.1D	1	12	3293.13	1502.67	28.1182	3624.53	476.081	1464.4	877.556	19560.4	165110	901.903	9132.81	18285.1	1123.16	195.521	1550.21	11545.4	2724.25	4586.68	19762.9	6686.87	9194.02	24.5743	3593.99	2186.6	8039.13	2343.05	18692.3	17015.7	1133.73	25045.2	14888.7	16924.6	1635.94	1984.52	630.4	5884.95	254.292	190.14	21225	637.656	7393.04	760.261	1326.53	2765.39	1634.66
M32.1D	1	11	941.479	0	19.0552	1430.14	200.061	240.625	148.258	5395.15	64860.1	363.549	1153.46	4874.91	706.99	151.173	522.876	3414.26	748.056	0	5332.39	2473.52	2839	15.7254	779.659	1387.46	3381.01	531.389	7600.82	5239.83	953.252	6510.09	3329.7	4094.58	982.83	579.389	37.8941	1712.11	102.667	200.514	8741.21	110.237	1462.85	123.809	498.166	1009.69	419.44
M32.2D	1	12	1088	2236.38	68.3307	3128.58	917.684	620.328	3890.14	10520.7	210562	617.189	4991.49	8345.41	1729.66	111.903	292.928	4657.24	1185	5044.97	10862.4	3310.78	2905.59	9.86243	4049.21	1412.85	4671.62	903.671	5916.19	11272.8	1246.62	16649.7	6803.77	5114.27	1233.61	392.375	53.5363	1690.95	163.396	114.546	13207.9	363.199	2146.49	209.482	320.984	867.435	531.024
M32.3P	1	10	2565.27	868.518	0	6931.88	262.132	178.099	0	6242.16	75064.8	0	999.097	1772.51	806.56	0	625.008	3854.66	0	927.323	5792.67	897.113	1689.07	0	2476.94	3498.84	1664.39	181.546	0	6415.93	107.466	7111.48	2406.85	3943.11	1938.68	653.859	519.439	824.474	432.432	0	11712.2	0	0	0	0	9089.87	322.519
M32.4P	1	11	643.2	278.075	0	1152.04	165.008	882.944	0	798.471	90306.9	750.184	1010.58	4050.66	564.577	137.397	677.063	3384.18	1315.62	2104.94	8461.12	1531.52	1760.78	0	710.755	408.761	1174.02	380.009	0	2942.26	80.4345	7587	5591.61	4539.45	1273.8	1713.41	846.916	3425.8	0	0	5338.22	0	985.437	190.705	620.836	2811.26	757.529
M32.5P	1	11	429.789	201.202	0	3008.03	269.232	2169.67	0	1712.99	131871	0	1581.02	9504.6	1306.68	618.721	480.218	6318.32	0	2961.14	13063.5	2521.2	5365.31	0	866.718	1416.87	3886.92	509.327	0	3802.55	642.077	17829.5	3538.11	13539.4	1079.59	1561.63	587.138	3123.41	363.158	0	21965.1	311.78	5163.12	458.625	770.64	1626.84	679.437
C32.1P	1	11	1004.13	559.468	0	2436.96	552.584	1223.73	333.192	4850.63	141857	1803.81	2290.02	12316.5	1172.72	271.493	442.971	9879.47	297.841	4050.93	12714.4	5475.6	13474	0	3755.12	2405.25	4179.05	919.548	14134.3	6863.94	256.054	15713.6	16267	19299.8	972.017	2748.26	759.744	8815.36	300.176	191.41	25255.2	410.846	1166.66	361.484	620.489	2979.53	1536.4
C32.2P	1	10	696.336	380.335	0	6644.79	4537.08	0	20735.6	13795.1	161842	2330.37	4641.34	7507.1	2865.3	218.715	794.984	8814.53	754.046	6513.13	12889	5105.54	5911.77	50.9536	6512.21	4984.94	4032.98	1449.46	10521.4	16618.4	326.14	18980.6	13230.1	8675.34	3791.33	1770.62	928.479	3916.9	0	603.559	26287.5	322.397	1070.16	360.43	553.605	12540.9	405.997
C32.3P	1	11	1134.85	338.475	0	2910.66	427.187	638.045	1507.88	4024.15	60188.3	1573.48	1481.4	7352.04	560.363	327.076	410.193	6109.65	960.037	2353.59	9119.03	10378.4	6799.12	137.689	2652.71	1606.85	3840.24	280.357	17454.5	9144.48	224.839	9035.07	16502.9	9620.01	887.501	2278.25	127.544	2587.88	229.854	348.443	17756.9	235.445	1808.38	518.291	762.702	4471.75	1529.66
