## Supplementary material for "The exception that proves the rule: Virulence gene expression at the onset of *Plasmodium falciparum* blood stage infections": Table S4

### Sheet: CSA panning
var gene group		B	A, var1	B	A	?	B	E, var2csa	B	C	A	B	B	C	C	B	B	C	C	B	B	B	B	B	A	B	B	B	B	A, var1	B	B	B	C	B	C	B	B	C	B	C	B	B	B	A	B
chromosomal localization		sub	sub	centr	sub	centr	centr	sub	sub	centr	sub	centr	centr	centr	centr	centr	centr	centr	centr	sub	sub	sub	sub	sub	sub	sub	?	sub	sub	sub	sub	sub	centr	centr	centr	centr	sub	centr	centr	sub	centr	centr	centr	centr	sub	centr
Cell line/subclone	sample	Pf7G8_020005600	Pf7G8_020026900	Pf7G8_060022500	Pf7G8_010005600	Pf7G8_120024200*	Pf7G8_120024100	Pf7G8_120005700*	Pf7G8_040030800	Pf7G8_040025600	Pf7G8_050005500	Pf7G8_070018200	Pf7G8_070018000	Pf7G8_070017600	Pf7G8_070017300	Pf7G8_120045700	Pf7G8_120045800	Pf7G8_120046200	Pf7G8_120046600	Pf7G8_080038300	Pf7G8_090042800	Pf7G8_120005400	Pf7G8_080005400	Pf7G8_030030400	Pf7G8_030005900	Pf7G8_060005400*	Pf7G8_000005200	Pf7G8_010005400	Pf7G8_040005600	Pf7G8_050037900*	Pf7G8_050005300	Pf7G8_070005200	Pf7G8_120060000	Pf7G8_080014200	Pf7G8_080013900	Pf7G8_080013800	Pf7G8_090005600	Pf7G8_040017900	Pf7G8_040017600	Pf7G8_050038400	Pf7G8_070018300	Pf7G8_070017100	Pf7G8_120046400	Pf7G8_120046700	Pf7G8_050038200	Pf7G8_140084600
MRA-152	1st time point	76.4131	122.557	28.499	64.788	7566.95	992.626	355294	30.4733	262.943	99.5529	98.9325	105.139	462.289	750.478	142.156	312.455	261.823	272.032	118.484	141.702	276.682	56.0915	110.626	57.9519	59.3141	62.1704	107.279	67.6114	302.284	38.008	59.6323	52.8738	2509.22	176.478	336.091	98.3401	645.228	8073.94	145.692	243.362	41.2186	76.8674	156.678	269.813	80.0457
	pre CSA selection	84.5118	108.251	23.6397	76.0065	667.665	236.944	458223	72.6544	844.798	133.855	80.41	101.263	2690.73	1241.5	201.528	707.659	233.388	1335.86	97.2642	208.204	223.289	70.6942	46.9614	90.5455	122.608	66.7134	169.065	110.293	81.2182	62.4952	60.5759	160.269	1987	257.716	180.558	662.475	379.261	2805.51	242.414	227.607	88.6511	64.7677	257.184	328.02	105.334
	post CSA selection	77.4774	247.447	78.2476	85.1929	725.423	150.408	503883	55.7448	73.9085	41.9015	35.5614	71.4937	72.8759	85.5548	241.916	276.605	65.6675	87.8055	106.137	109.826	536.99	50.2364	75.8289	68.0284	69.4203	64.8001	103.421	101.027	216.194	60.7221	44.7002	83.9945	143.681	139.31	147.846	122.93	105.368	117.987	123.83	206.705	37.0461	51.407	91.0003	69.0044	55.6666
Sanaria cell bank aliqot A	1st time point (12. in vitro generation)	295.714	0	26.7304	55.2008	501.398	77.5101	2871.54	63.519	8081.14	326.71	0	91.8861	205.812	376.957	140.192	493.856	281.808	526.138	81.9426	0	209.527	72.1272	0	166.577	85.4038	64.3829	0	80.3103	1156.75	0	68.1362	85.7916	6728.08	219.786	177.674	112.618	97.4471	381.532	253.291	182.292	28.9478	46.0475	490.589	1341.8	167.815
	pre CSA selection	613.844	189.31	69.4409	314.639	1203.17	406.84	15272.3	253.679	106380	1585.75	430.768	887.242	6422.9	6545.4	670.827	2764.87	3503.83	7524.92	309.222	861.502	1171.88	364.885	183.374	578.157	353.348	544.109	869.859	259.043	154.28	282.066	474.654	457.988	38136.1	2275.61	1030.01	494.808	1078.57	6134.57	1038.55	934.091	305.589	964.035	1572.76	2171.86	441.28
	post CSA selection	117.511	142.872	31.4951	112.698	664.384	107.853	632500	42.7164	154.615	25.7672	14.2327	42.1737	60.8811	67.603	259.565	210.556	48.5632	58.3542	61.1459	128.82	411.757	60.255	33.2151	56.7335	57.1001	55.5102	126.603	76.604	274.202	36.3664	58.9482	78.8292	364.255	98.3496	161.237	61.0734	63.1535	112.023	88.0536	63.2637	14.7013	40.9763	42.2479	43.6946	73.7425
	post CSA selection + 10 in vitro generations	106.306	70.1467	28.2703	60.6634	350.587	69.7205	236312	40.7571	58.3164	24.5633	12.7392	25.2474	46.4451	43.9732	137.215	135.227	39.5798	54.3485	63.2671	90.0071	252.647	40.1561	24.079	34.2596	45.2829	40.7146	103.264	61.9315	191.465	25.8327	51.7648	47.9743	177.309	66.7616	67.5203	57.7468	40.7698	49.1097	86.4185	35.6616	24.4026	29.5433	54.4705	61.5486	80.98
	post CSA selection + 20 in vitro generations	88.7679	46.3961	26.484	70.5137	378.244	73.0936	260004	53.3986	61.0996	32.0047	11.5203	26.4706	62.4006	46.8162	103.641	141.983	43.8645	86.0241	85.1445	136.631	186.481	63.3475	18.4087	47.1879	74.9137	55.6645	143.681	104.495	154.071	44.2861	62.0987	57.985	163.008	96.3977	73.7986	55.5939	50.4395	64.2635	176.85	43.1126	28.5589	40.7377	55.1418	78.8958	135.241
	post CSA selection + 30 in vitro generations	86.9791	53.0928	30.8282	67.2388	393.606	98.4885	334317	44.9934	100.404	34.3394	16.0425	40.9761	87.8774	70.9762	157.389	218.497	77.1756	86.3913	83.8029	150.552	210.473	78.3191	52.3222	58.2351	64.1774	39.8762	137.778	94.7525	335.856	31.9804	83.3937	47.1371	217.903	126.385	70.5209	53.3788	74.2476	84.6409	168.277	46.0576	38.7477	35.8423	65.7225	81.0645	112.51
	post CSA selection + 40 in vitro generations	81.5624	0.0112115	18.6474	24.8812	224.546	50.7563	199096	40.786	42.8271	13.7405	6.93475	15.1158	48.0673	25.4205	73.5294	93.993	33.2793	46.7281	43.3257	54.9309	148.241	24.5872	7.85081	44.0789	39.8656	22.3483	73.8474	69.6966	373.657	13.1916	40.1281	46.1794	119.234	71.7249	38.9004	42.5209	41.4872	23.4863	90.5364	26.2767	19.0345	31.1224	45.1419	39.3067	87.7185
	post CSA selection + 50 in vitro generations	217.35	156.178	68.4156	90.028	433.248	99.397	563872	67.1732	223.916	69.7157	27.3328	50.85	82.0986	129.24	207.874	203.417	80.5142	118.414	123.229	200.888	442.441	97.8716	33.7678	81.5257	88.8695	78.0865	203.12	159.873	1020.29	45.5629	115.929	98.2517	162.329	112.738	160.551	92.3033	102.676	105.066	260.588	105.189	23.9533	68.8535	122.022	102.954	198.16
	post CSA selection + 60 in vitro generations	204.194	115.75	50.6532	52.6886	469.079	146.169	463301	73.9572	303.118	108.748	23.753	62.4397	123.358	358.523	201.403	280.983	78.0058	167.922	127.65	165.848	272.994	81.1664	52.6949	72.034	87.5117	67.2602	145.381	123.287	426.759	57.8833	101.978	94.1343	231.226	144.666	100.83	71.1583	138.941	139.599	245.715	89.025	54.4388	62.9376	125.031	142.097	143.262
	post CSA selection + 70 in vitro generations	113.083	121.58	12.753	30.6968	173.591	44.332	286913	46.7966	277.496	42.1638	8.79833	38.7675	59.7504	319.017	118.199	195.133	56.7226	81.3543	62.327	61.9249	111.747	49.0531	22.6365	33.2539	0	42.8051	0	51.4396	307.086	42.2049	65.8026	40.1906	139.124	68.893	43.4287	30.0196	69.6012	190.145	161.889	45.3232	17.8113	30.3924	67.2498	90.0033	71.9599
	post CSA selection + 80 in vitro generations	91.259	815.683	33.4404	46.7453	377.592	95.6753	380656	73.8938	318.859	82.8365	24.8457	110.641	112.757	563.623	135.687	335.799	50.7332	98.8103	73.485	236.658	320.932	76.1137	9.30449	66.0966	84.5133	66.4876	0	148.935	324.063	32.2508	154.4	97.2217	933.386	144.476	78.8106	133.8	111.304	1275.69	252.435	69.3117	36.3046	25.1259	93.8946	229.763	225.014
	post CSA selection + 100 in vitro generations	105.045	115.88	40.7907	68.9783	552.845	141.202	582111	60.2661	414.143	119.487	76.8541	95.8189	294.651	1885.57	161.168	309.44	71.3607	290.66	131.282	135.5	272.231	81.7196	71.6222	60.823	65.8573	110.832	104.093	90.0752	449.639	54.0127	94.1965	104.176	448.406	146.245	230.445	84.0013	96.4821	1010	196.31	170.708	41.8712	72.0246	140.462	261.68	129.908
Subclone A1F4	1st time point	231.29	235.054	86.3684	180.853	76749.4	8148.16	5395.31	134.465	150.404	152.213	55.4039	208.722	448.593	720.219	156.599	442.257	638.533	433.24	154.938	305.48	368.978	123.117	91.8469	163.739	234.66	185.67	339.553	195.098	631.841	120.957	152.913	171.061	518.022	295.276	269.235	221.654	358.18	283.102	434.632	144.683	136.848	187.965	162.877	347.411	306.216
	pre CSA selection	68.815	8.66184	11.5941	10.6145	5139.74	777.122	3407.75	23.0478	97.6559	27.1629	7.40423	47.3189	192.62	235.202	34.9363	66.5358	266.945	149.006	59.3186	146.359	58.013	12.4902	18.4467	10.301	46.1112	27.7547	143.471	89.1678	49.1917	26.4777	54.7809	19.0716	300.885	110.302	46.3205	57.3351	86.5385	258.621	204.05	29.0074	39.9695	42.0673	45.2763	94.5711	73.3223
	post CSA selection	31.0747	66.9916	19.0865	40.1835	6908.6	429.923	95947.3	18.5999	15.9221	20.6841	4.15395	13.5347	21.782	22.4227	76.9089	27.9607	14.7167	25.5117	48.8948	74.3233	96.7583	11.2544	36.7239	9.63798	29.9351	17.657	51.6728	34.1938	118.17	20.2593	25.3811	15.3097	51.2698	31.3935	35.7608	17.1581	18.8505	16.894	38.4701	14.0638	7.50632	14.6337	17.4539	15.14	36.9652
Subclone A1F11	1st time point	241.418	117.346	45.7907	270.538	319.577	147.112	7173.05	151.06	77.5011	80.0802	92.4413	167.452	1875.33	2466.61	226.973	354.702	268.236	237.873	167.619	215.734	350.691	145.443	65.7062	82.8729	135.78	181.277	307.834	92.2285	760.081	82.9841	133.379	126.862	196747	251.248	308.153	122.047	292.467	278.897	275.521	83.0037	89.5678	194.329	133.201	1258.08	197.915
	pre CSA selection	44.6931	26.7461	6.91915	27.8216	162.115	32.6718	5188.45	13.2379	21.2066	17.2755	11.2569	42.7085	313.084	502.737	45.7554	85.343	108.628	107.46	33.6061	52.8389	49.4888	20.0419	19.4432	26.0405	22.8172	28.0452	52.9995	25.4936	308.858	16.4366	25.6432	21.6723	41104.6	88.5656	75.2112	29.0817	119.724	202.745	55.6412	53.9477	13.1218	95.168	36.372	68.8346	38.5032
	post CSA selection	25.5113	0.957883	1.16761	2.53043	18.7969	2.37253	4082.54	2.48881	1.82552	0.217085	0.286217	1.44062	7.2545	1.71494	7.18027	2.32603	3.69448	3.93298	10.3714	26.2341	14.0317	4.83821	4.04931	1.39049	5.45841	2.96366	13.3505	6.30417	14.3715	3.15998	6.08246	1.72624	0	12.6851	2.45368	2.53709	2.12585	1.82612	9.43073	0.992612	1.50015	1.26013	2.92456	2.45438	9.90774
Subclone A1G9	1st time point	970.556	145.82	149.063	527.679	292.166	216.557	108850	459.826	574.862	1637.53	384.273	413.732	1549.53	1313.41	342.868	4255.67	578.981	977.38	670.343	1253.02	1138.33	499.322	171.881	858.282	553.759	901.865	1445.1	602.28	683.935	342.36	735.137	670.59	1000.23	1898.37	409.299	765.712	447.532	781.52	1756.76	15964.7	557.708	334.507	1095.21	3092.38	835.116
	pre CSA selection	338.934	95.1261	31.0676	199.468	212.529	47.8089	218929	83.7987	915.18	798.796	158.995	293.933	1141.27	920.883	174.391	1381.36	402.044	547.278	97.3879	382.305	302.529	97.9814	60.9766	268.6	118.493	223.769	233.191	185.467	272.794	84.2464	201.366	231.605	1009.55	635.692	300.435	260.338	161.155	749.459	982.971	1989.2	112.311	109.178	401.941	1325.29	174.723
	post CSA selection	29.6819	6.45284	3.52527	3.59031	48.8485	6.46251	36351.7	8.26299	3.17609	2.84197	1.80383	10.4473	13.7317	12.4168	31.8039	14.4106	10.0463	12.8743	17.6414	26.9232	41.7103	11.0005	9.17049	4.96991	11.7385	13.5826	20.7443	15.4184	20.3556	7.49142	12.3815	8.31965	23.5176	18.7626	12.9408	8.54239	9.35983	8.04036	21.364	4.92099	2.51446	8.93538	7.77339	5.76849	15.1764
Subclone A1G5	1st time point	1089.71	70.8141	158.358	621.788	735.411	246.572	8532.78	355.517	45134.1	1607.23	143.094	449.012	1029.93	1399.99	386.377	5291.31	830.642	891.105	493.485	1205.4	1238.88	524.845	191.568	868.662	667.016	602.659	1173.29	572.549	688.011	494.046	706.751	560.995	6586.02	1520.65	297.556	774.519	1729.54	1232.86	1321.02	381.136	508.928	344.812	1361.74	5910.41	885.027
	pre CSA selection	127.256	7.90604	7.32594	45.1539	155.816	55.4127	3122.54	22.72	4448.6	102.041	19.4791	48.734	187.494	202.642	56.2883	199.417	433.752	150.813	64.6885	81.672	100.103	39.4623	15.4956	35.5442	41.8541	36.1407	295.935	83.9123	67.93	49.8902	69.6494	25.2514	434.314	105.319	45.2039	154.977	442.047	275.376	416.292	37.1167	72.8768	37.8939	140.745	494.826	125.146
	post CSA selection	28.7417	8.58199	4.27435	13.9012	178.792	12.1272	43425.6	9.23957	9.18515	8.77091	1.95621	9.59356	14.1137	13.2052	31.587	12.563	10.9891	14.7126	28.6366	16.2232	55.6473	15.2073	3.0143	4.05548	14.8382	11.8813	48.4673	26.2798	45.9441	15.5588	14.4463	8.59664	37.7383	20.9599	12.7123	11.2398	18.1995	7.31975	35.9021	4.91108	3.10276	8.27506	12.3563	12.091	30.743
Subclone A2F10	1st time point	348.096	119.465	162.753	186.98	317.542	213.608	13012.7	201.188	216483	242.964	119.575	297.872	573.189	675.751	524.311	683.697	582.124	579.282	346.994	535.833	897.085	304.819	249.769	187.658	320.863	415.834	601.53	352.169	366.969	138.483	309.355	284.108	992.226	612.691	368.292	291.683	387.668	1541.08	692.872	227.566	186.684	277.909	225.677	287.629	273.177
	pre CSA selection	216.68	5.29925	5.42088	9.04327	558.228	23.8381	3369.46	6.52911	13681.4	4.77834	2.97025	16.1685	58.8567	79.0788	15.8881	1123.64	134.797	35.6008	75.2228	112.487	46.161	13.6261	9.88683	6.22168	17.01	8.5951	58.6674	76.3459	25.3478	11.0126	15.7354	5.30243	138.017	53.9271	16.5926	25.212	37.3735	302.817	85.4592	12.7817	21.7645	571.401	21.1571	54.2577	22.0156
	post CSA selection	56.1979	3.85759	3.80818	10.5034	60.5798	6.98848	23520.8	7.12859	75.2028	2.69357	1.05244	5.604	15.5724	9.01881	25.5996	12.3547	9.81444	11.0489	26.6855	42.0513	40.4526	12.4879	12.7711	2.45128	10.5495	8.25061	38.885	22.6533	16.4547	6.22673	12.7765	5.61575	28.4173	16.3054	12.4248	8.85647	5.60341	10.3772	23.4912	3.79462	3.72033	5.65322	9.2564	9.64268	11.3869
Subclone A2G2	1st time point	568.712	127.958	85.246	242.005	542.087	222.174	5798.29	394.468	276959	1166.64	112.698	327.475	769.079	983.415	318.676	2810.14	1461.58	1559.48	520.365	887.409	775.548	574.102	196.729	510.591	461.321	830.235	668.82	435.603	346.722	368.709	543.914	343.131	2668.96	4014.27	402.256	420.823	512.42	553.739	1275.17	323.776	370.08	0.957532	1055.75	2392.21	533.026
	pre CSA selection	221.179	7.59	11.9713	41.0522	161.244	117.992	4984.45	58.1316	54627.7	50.2617	30.3486	147.889	789.116	1098.44	111.821	226.923	993.413	729.964	106.325	196.924	143.479	42.2909	42.2164	25.558	75.3992	52.3021	343.617	143.507	56.8759	46.7301	98.7865	30.5634	1709.54	1274.26	181.583	147.643	318.121	1708.23	424.319	92.1258	85.6016	311.992	199.374	314.598	70.8706
	post CSA selection	38.2873	4.03577	3.62574	14.9291	63.7893	7.17121	19158.5	6.60634	14.7319	2.63433	1.1407	4.63256	15.3832	8.19745	27.2694	11.3602	18.0253	13.8189	31.7128	43.3685	57.0846	14.2459	12.4835	2.97748	8.7906	6.96412	35.154	21.6078	20.1376	7.5615	12.4076	6.84576	24.9092	15.1542	12.9206	7.66613	7.80266	7.78074	26.3835	3.36365	2.71957	4.20518	11.512	6.20297	3.47826
Subclone A2E10	1st time point	633.993	227.738	240.351	396.27	433.395	319.791	9014.05	250.724	46581.2	519.07	172.001	408.971	816.489	1177.14	415.582	872.368	644.198	954.726	615.899	749.695	773.673	229.526	195.7	0	386.864	426.983	877.401	455.14	1265.18	193.07	432.888	386.781	516.112	619.877	545.406	514.087	835.387	3087.29	211.787	422.304	346.137	443.622	680.153	1235.25	478.255
	pre CSA selection	306.969	18.2317	21.7117	64.1536	429.096	112.598	3192.1	78.3833	30707.3	170.2	89.3776	391.842	1029.75	2454.92	234.191	762.864	964.415	737.781	145.546	255.231	131.394	63.7879	55.0057	104.426	137.868	202.155	345.596	151.469	125.904	102.79	156.925	95.5191	1542.37	754.345	365.189	153.901	672.31	6962.55	177.28	318.313	123.139	492.666	407.429	685.055	208.616
	post CSA selection	76.8619	5.17456	5.28778	11.239	66.0527	8.36764	32139.1	10.1732	8.55688	2.86479	1.50942	2.44443	19.6537	12.2736	28.2655	11.3035	10.894	13.1961	27.2866	19.0553	47.0575	13.6255	15.3097	4.86661	12.8266	10.5243	47.1417	24.8984	29.9437	9.35192	10.2308	7.06387	27.25	17.7402	12.2574	8.32488	9.83195	14.3471	10.8758	4.64017	3.75369	7.28406	11.6849	5.76374	23.9304
Subclone A1G4	1st time point	884.951	183.982	176.168	427.621	6521.45	914.876	5695.15	291.217	52163	1056.84	149.762	468.354	1094.24	1893.68	361.6	2551.99	813.979	1616.74	404.959	939.156	875.97	415.447	248.373	605.297	395.654	421.793	822.576	470.763	921.209	179.083	489.536	429.31	1988.37	1015.33	546.256	607.943	3104.2	1128.72	864.902	334.293	309.816	349.698	1143.13	2595.63	669.69
	pre CSA selection	1023.55	107.566	111.835	755.439	7302.5	766.804	4203.09	243.597	47720.4	1701.98	190.86	436.958	831.835	1335.5	403.552	3431.42	866.146	1188.19	304.075	861.007	918.62	357.744	319.488	1066.25	417.019	662.631	996.99	447.524	660.83	294.026	510.808	676.781	3556.36	1330.56	546.087	809.301	652.913	1465.48	915.212	778.571	367.072	277.156	1615.52	3109.77	615.516
	post CSA selection	37.8231	41.6138	7.78978	45.2059	747.277	53.0232	239742	14.1625	16.1381	7.79553	4.36643	15.2236	25.5596	27.7359	62.7509	42.3492	14.7987	27.952	21.331	37.4677	96.3335	17.9199	14.7334	11.9395	19.9895	21.6029	60.2935	23.991	180.253	12.7311	19.5735	16.0168	92.1223	37.274	31.3018	17.9787	18.4806	19.8376	38.2076	12.7483	4.46902	15.2669	11.3415	12.2457	27.893
