## Supplementary material for "The exception that proves the rule: Virulence gene expression at the onset of *Plasmodium falciparum* blood stage infections": Table S6

### Sheet: RNA expression
var gene group		B	A, var1	B	A	?	B	E, var2csa	B	C	A	B	B	C	C	B	B	C	C	B	B	B	B	B	A	B	B	B	B	A, var1	B	B	B	C	B	C	B	B	C	B	C	B	B	B	A	B
chromosomal localization		sub	sub	centr	sub	centr	centr	sub	sub	centr	sub	centr	centr	centr	centr	centr	centr	centr	centr	sub	sub	sub	sub	sub	sub	sub	?	sub	sub	sub	sub	sub	centr	centr	centr	centr	sub	centr	centr	sub	centr	centr	centr	centr	sub	centr
Cell line/subclone	sample	Pf7G8_020005600	Pf7G8_020026900	Pf7G8_060022500	Pf7G8_010005600	Pf7G8_120024200*	Pf7G8_120024100	Pf7G8_120005700*	Pf7G8_040030800	Pf7G8_040025600	Pf7G8_050005500	Pf7G8_070018200	Pf7G8_070018000	Pf7G8_070017600	Pf7G8_070017300	Pf7G8_120045700	Pf7G8_120045800	Pf7G8_120046200	Pf7G8_120046600	Pf7G8_080038300	Pf7G8_090042800	Pf7G8_120005400	Pf7G8_080005400	Pf7G8_030030400	Pf7G8_030005900	Pf7G8_060005400*	Pf7G8_000005200	Pf7G8_010005400	Pf7G8_040005600	Pf7G8_050037900*	Pf7G8_050005300	Pf7G8_070005200	Pf7G8_120060000	Pf7G8_080014200	Pf7G8_080013900	Pf7G8_080013800	Pf7G8_090005600	Pf7G8_040017900	Pf7G8_040017600	Pf7G8_050038400	Pf7G8_070018300	Pf7G8_070017100	Pf7G8_120046400	Pf7G8_120046700	Pf7G8_050038200	Pf7G8_140084600
Sanaria cell bank aliquot A	rings	319.961	72.3295	51.6384	320.39	1144.52	344.972	7825.29	210.051	77401.2	976.055	113.098	379.983	3280.79	2420.94	294.679	2062.05	1534.39	4156.99	211.958	475.566	471.783	191.026	198.913	692.399	255.851	320.274	441.183	182.98	194.454	72.4202	204.992	231.732	19123.4	1399.58	764.158	272.837	659.296	3010.26	627.348	393.222	176.209	470.734	1157.5	1744.62	299.406
Sanaria cell bank aliquot A CSA	rings	31.1592	29.2073	4.21021	45.4692	438.162	45.8753	208133	16.3049	39.3818	30.2705	4.52386	14.598	34.179	26.5453	49.8343	116.178	24.5538	48.6417	24.1852	49.21	77.6506	15.7972	12.2562	30.1856	21.0345	18.9362	46.3886	25.9274	150.001	8.02827	24.4936	25.8309	11.0778	74.3065	18.0328	30.8086	24.7121	28.7486	65.486	18.3664	12.6943	16.7185	29.7012	54.5352	40.7573
A2E10	rings	195.353	90.3673	100.582	97.2916	625.249	259.851	15356.1	145.29	60582.1	848.746	59.4224	549.393	2867.54	2855.09	213.303	1578.06	2365.4	1233.12	203.9	187.07	217.738	104.581	161.171	386.039	234.575	210.669	218.102	176.312	414.876	80.262	214.984	153.771	2607.49	817.541	712.439	118.698	1306.74	5504.03	309.629	254.171	61.9439	674.582	952.912	2009.18	208.153
A1G9	rings	64.2399	77.9529	12.5866	47.313	188.522	29.792	209898	30.6755	160.808	112.987	19.8638	63.1665	255.057	151.086	63.85	175.718	82.8078	232.798	57.0303	106.093	149.269	33.9628	26.6398	53.0198	36.8638	45.0144	91.0651	42.8696	270.516	11.2219	41.2438	51.1885	174.131	116.138	74.625	44.2544	68.3859	113.044	159.772	109.464	17.2093	35.2408	78.9726	137.253	55.3068

### Sheet: ChIP-qPCR
primer pair		1	2	3	4	5	6	7	8	9	10	11	12	13	14	15	16
target gene		rif-ORF	var2csa-ORF 7000	var2csa-ORF 200	var2csa-uORF -800	var2csa-TSS -1500	acs7-ORF	acs7-UPS	unknown-ORF	varC-ORF 5000	varC-ORF 200	varC-UPS -500	varC-UPS -3500 (ruf6)	rif-ORF	rif-UPS	pseudo-ORF	unknown-ORF
Cell line/subclone	sample	Pf7G8_120005500	Pf7G8_120005700	Pf7G8_120005700	Pf7G8_120005700	Pf7G8_120005700	Pf7G8_120005900	Pf7G8_120005900	Pf7G8_040025500	Pf7G8_040025600	Pf7G8_040025600	Pf7G8_040025600	Pf7G8_040025600	Pf7G8_040025800	Pf7G8_040025800	Pf7G8_040025900	Pf7G8_040026000
Sanaria cell bank aliquot A	H3K9me3/H3	0.143037	0.289375	0.605417	0.642693	0.574636	0.267225	0.1236	0.168225	0.584316	0.70555	0.760111	0.500417	0.560201	0.42654	0.321342	0.267351
Sanaria cell bank aliquot A CSA	H3K9me3/H3	0.110261	0.130274	0.128386	0.188646	0.505276	0.215283	0.11768	0.177011	0.7137	1.02773	1.16314	0.51716	0.66364	0.432235	0.279598	0.275293
A2E10	H3K9me3/H3	0.193623	0.383087	0.542925	0.593257	0.536519	0.35339	0.194092	0.162233	0.517693	0.824431	0.769698	0.566559	0.639958	0.49528	0.507157	0.159513
A1G9	H3K9me3/H3	0.129217	0.165964	0.161635	0.180275	0.318705	0.176787	0.228465	0.121742	0.662612	1.03463	1.04629	0.509334	0.706971	0.53103	0.644266	0.311642
A2E10	H3K27ac/H3	0.290093	0.538641	0.0907961	0.205396	0.701436	0.318022	5.18946	0.999287	0.161984	0.14943	0.256646	0.751501	0.226637	0.374442	0.212334	1.04296
A1G9	H3K27ac/H3	0.722557	2.01596	0.529174	1.51613	6.21522	2.05005	8.27061	1.40409	0.33557	0.266535	0.352593	0.470112	0.391791	0.434354	0.308502	0.922148
A2E10	H2A.Z/H3	0.131677	0.1723	0.135677	0.170479	0.548516	0.219067	1.14806	0.187383	0.14147	0.114981	0.185109	0.523665	0.241918	0.463029	0.164133	0.386789
A1G9	H2A.Z/H3	0.160491	0.244931	0.181428	0.417755	1.35071	0.327076	1.30519	0.174252	0.1853	0.13917	0.189696	0.304692	0.250447	0.338892	0.175178	0.231944
